# Pre-existing antibodies predict protection while mucosal inflammation correlates with symptomatic *Bordetella pertussis* infection

**DOI:** 10.64898/2026.06.26.26356067

**Authors:** Lisa Willemsen, Ziyuan Ren, Pramod Shinde, Nicola Thrupp, Jiyeun Lee, Aanya Gupta, Aaron Sutherland, Shelby Orfield, Mari Kojima, Ahmed Azhan, Jian Sun, April Frazier, Susan Hariri, Scott Halperin, May ElSherif, Bjoern Peters

**Affiliations:** Center for Infectious Disease and Vaccine Research, La Jolla Institute for Immunology, La Jolla, CA, USA; Division of Bacterial Diseases, National Center for Immunization and Respiratory Diseases, Centers for Disease Control and Prevention, 1600 Clifton Road NE, Atlanta, GA 30329, USA; Canadian Center for Vaccinology, Dalhousie University and the IWK Health Centre and Nova Scotia Health Authority, Halifax, Canada; Department of Medicine, University of California San Diego, La Jolla, CA, USA

## Abstract

Despite decades of widespread vaccination, whooping cough caused by *Bordetella pertussis* (Bp) continues to circulate globally. To define correlates of protection and mechanisms underlying symptom development, we characterized systemic and mucosal immune responses in a controlled human infection model of Bp (NCT05136599). Healthy vaccinated adults were intranasally challenged with escalating Bp doses and classified as symptomatic, asymptomatic, or non-infected. Longitudinal sampling of blood and nasal mucosa allowed mapping of antibody titers, immune cell subset frequencies, cytokine concentrations, gene expression, and T cell activation and polarization.

Non-infected participants exhibited significantly higher pre-challenge serum antigen-specific IgG titers. Post-challenge, only symptomatic participants developed robust antigen-specific IgG responses. Notably, infection-induced IgG responses displayed slower kinetics and a lower overall magnitude compared to the rapid day 7 peak observed following tetanus, diphtheria, and acellular pertussis (Tdap) booster vaccination. Furthermore, symptomatic infection was driven by pronounced nasal inflammation characterized by increased HLA-DRLJ myeloid cells and upregulated mucosal NF-κB signaling on day 7. Systemic immune responses were comparatively modest post-challenge: plasma cytokine concentrations decreased independently of clinical outcome, peripheral blood mononuclear cell transcriptomes and antigen-specific T cell activation and polarization remained largely unchanged.

These findings identify pre-existing serum antibodies as potential correlates of protection from Bp infection and suggest that symptom development is associated with localized mucosal inflammation dominated by a myeloid cell response. The predominance of nasal over systemic immune activation highlights the importance of mucosal immunity in controlling Bp and provides critical insights to guide the design of next-generation vaccines aimed at preventing both disease and transmission.
