## supplemental tables for "Pre-existing antibodies predict protection while mucosal inflammation correlates with symptomatic *Bordetella pertussis* infection"

### Sheet: S1. outcome demo
Table S1. Demographics of study participants per outcome definition.
	Non-infected (n=9)	Asymptomatic (n=14)	Symptomatic (n=30)	P-value	Statistical test
Age at challenge, mean years ± SD	29.9 ± 6.7	27.9 ± 5.2	26.5 ± 5.7	P=0.288	Kruskal-Wallis
Biological sex Male Female	7 (78%) 2 (22%)	10 (71%) 4 (29%)	13 (43%) 17 (57%)	P=0.104	Fisher's exact
Vaccine priming DTwP DTaP	8 (89%) 1 (11%)	8 (57%) 6 (43%)	15 (50%) 15 (50%)	P=0.121	Fisher's exact
Challenge dose (CFU) 5*10^6 10^7 (target) 5*10^7 10^8	4 (44%) 3 (33%) 1 (11%) 1 (11%)	4 (29%) 3 (21%) 4 (29%) 3 (21%)	2 (7%) 16 (53%) 7 (23%) 5 (17%)	P=0.115	Fisher's exact

### Sheet: S2. vaccine demo
Table S2. Demographics of symptomatic study participants per vaccine priming group.
	Symptomatic aP (n=15)	Symptomatic wP (n=15)	P-value	Statistical test
Age at challenge, mean years ± SD	22.1 ± 1.8	30.9 ± 4.7	P<0.0001	Two-tailed Mann Whitney
Biological sex Male Female	7 (46.7%) 8 (53.3%)	6 (40%) 9 (60%)	P=0.713	Two-sided Chi-square
Challenge dose (CFU) 5*10^6 10^7 (target) 5*10^7 10^8	1 (7%) 9 (60%) 3 (20%) 2 (13%)	1 (7%) 7 (47%) 4 (27%) 3 (20%)	P=0.884	Fisher's exact

### Sheet: S3. exp and meta per participan
Table S3. Study participants metadata
PID	dose (CFU)	age at enrolment	pertussis vaccine priming	sex	outcome	Performed experiments
						BP-specific IgG titers	Plasma cytokine concentrations	PBMC cell frequencies	PBMC RNA-seq	NPS RNA-seq	T cell AIM	T cell fluorospot
1042	5000000	20-29	wP	male	Non_Infected	Yes	No	No	No	No	No	No
1043	5000000	20-29	wP	female	Symptomatic	Yes	No	No	No	No	No	No
1046	5000000	20-29	aP	male	Symptomatic	Yes	No	No	No	No	No	No
1051	5000000	20-29	wP	male	Non_Infected	Yes	No	No	No	No	No	No
1056	10000000	30-39	wP	male	Symptomatic	Yes	No	Yes	Yes	No	Yes	Yes
1058	5000000	30-39	wP	male	Asymptomatic	Yes	No	No	No	No	No	No
1061	5000000	20-29	aP	female	Asymptomatic	Yes	No	No	No	No	No	No
1068	10000000	20-29	aP	male	Symptomatic	Yes	Yes	Yes	Yes	No	Yes	Yes
1070	10000000	20-29	aP	female	Symptomatic	Yes	No	No	No	No	No	No
1071	10000000	10-19	aP	female	Non_Infected	Yes	No	Yes	Yes	No	Yes	Yes
1073	10000000	20-29	aP	male	Asymptomatic	Yes	No	Yes	No	No	No	No
1074	10000000	20-29	aP	female	Symptomatic	Yes	No	Yes	Yes	No	Yes	Yes
1077	10000000	20-29	wP	female	Symptomatic	Yes	No	Yes	Yes	No	Yes	Yes
1078	10000000	30-39	wP	male	Asymptomatic	Yes	No	Yes	No	No	Yes	Yes
1079	10000000	20-29	aP	female	Symptomatic	Yes	No	Yes	Yes	No	Yes	Yes
1082	10000000	20-29	aP	male	Symptomatic	Yes	No	Yes	No	No	Yes	Yes
1084	10000000	20-29	aP	male	Symptomatic	Yes	No	Yes	Yes	No	No	Yes
1086	10000000	20-29	wP	male	Symptomatic	Yes	No	Yes	Yes	No	Yes	Yes
1087	10000000	10-19	aP	female	Symptomatic	Yes	No	Yes	Yes	No	Yes	Yes
1089	50000000	20-29	aP	female	Symptomatic	Yes	No	No	No	No	No	No
1097	50000000	20-29	wP	male	Symptomatic	Yes	No	No	No	No	No	No
1099	50000000	30-39	wP	female	Asymptomatic	Yes	No	Yes	No	No	Yes	Yes
1100	10000000	20-29	wP	male	Non_Infected	Yes	Yes	Yes	Yes	No	Yes	Yes
1101	10000000	20-29	wP	male	Symptomatic	Yes	No	No	No	No	No	No
1102	10000000	20-29	aP	male	Symptomatic	Yes	No	Yes	No	No	Yes	Yes
1104	10000000	30-39	wP	male	Symptomatic	Yes	No	Yes	No	No	Yes	Yes
1107	10000000	20-29	aP	male	Symptomatic	Yes	No	Yes	No	No	Yes	Yes
1108	50000000	20-29	wP	female	Symptomatic	Yes	No	Yes	No	No	Yes	Yes
1110	50000000	20-29	aP	female	Symptomatic	Yes	No	Yes	No	No	Yes	Yes
1111	50000000	30-39	wP	male	Asymptomatic	Yes	No	No	No	No	No	No
1112	50000000	20-29	aP	female	Symptomatic	Yes	No	Yes	No	No	Yes	Yes
1114	50000000	30-39	wP	male	Non_Infected	Yes	No	Yes	No	No	Yes	Yes
1115	10000000	40-49	wP	male	Non_Infected	Yes	No	Yes	No	No	Yes	Yes
1116	10000000	30-39	wP	female	Symptomatic	Yes	Yes	Yes	Yes	Yes	Yes	Yes
1117	10000000	30-39	wP	female	Symptomatic	Yes	Yes	Yes	Yes	Yes	Yes	Yes
1118	50000000	30-39	wP	female	Symptomatic	Yes	Yes	Yes	Yes	Yes	Yes	Yes
1119	10000000	30-39	wP	male	Asymptomatic	Yes	Yes	Yes	Yes	Yes	Yes	Yes
1121	5000000	20-29	wP	female	Asymptomatic	Yes	No	No	Yes	Yes	Yes	Yes
1123	100000000	30-39	wP	female	Symptomatic	Yes	Yes	Yes	Yes	Yes	Yes	Yes
1125	5000000	20-29	wP	male	Non_Infected	Yes	Yes	No	Yes	Yes	No	No
1127	50000000	20-29	aP	male	Asymptomatic	Yes	Yes	Yes	Yes	Yes	Yes	Yes
1128	50000000	30-39	wP	female	Symptomatic	Yes	Yes	Yes	Yes	Yes	No	Yes
1129	5000000	30-39	wP	female	Asymptomatic	Yes	Yes	Yes	Yes	Yes	No	Yes
1130	100000000	30-39	wP	female	Symptomatic	Yes	Yes	Yes	Yes	Yes	Yes	Yes
1132	5000000	30-39	wP	male	Non_Infected	Yes	Yes	Yes	Yes	Yes	Yes	Yes
1134	100000000	30-39	wP	female	Non_Infected	Yes	Yes	Yes	Yes	Yes	Yes	Yes
1137	100000000	20-29	aP	male	Asymptomatic	Yes	Yes	Yes	Yes	Yes	Yes	Yes
1138	100000000	30-39	wP	male	Symptomatic	Yes	Yes	Yes	Yes	Yes	Yes	Yes
1139	50000000	20-29	wP	male	Asymptomatic	Yes	Yes	Yes	Yes	Yes	Yes	Yes
1158	100000000	20-29	aP	female	Symptomatic	Yes	Yes	Yes	Yes	Yes	Yes	Yes
1159	100000000	20-29	aP	male	Asymptomatic	Yes	Yes	Yes	Yes	Yes	Yes	No
1161	100000000	20-29	aP	male	Symptomatic	Yes	Yes	Yes	Yes	Yes	Yes	No
1162	100000000	20-29	aP	male	Asymptomatic	Yes	Yes	No	Yes	Yes	No	No

### Sheet: S4. Antibodies
Table S4. Antibody details.
Target	Conjugate	Host	Target	Clone	Catalog	Vendor	Flow cytometry application	Dilution
CCR7	BV711	Mouse	Human	G043H7	353226	Biolegend	AIM	1/160
CD14	PEfire810	Mouse	Human	61D3	47-0149-41	eBioscience	AIM	1/400
CD19	APC-e780	Mouse	Human	HIB19	47-0199-42	eBiosience	AIM	1/400
CD25	FITC	Mouse	Human	M-A251	555431	BD	AIM	1/50
CD3	BUV805	Mouse	Human	UCHT1	612895	BD	AIM	1/100
CD4	BUV395	Mouse	Human	RPA-T4	564724	BD	AIM	1/100
CD40	none	Mouse	Human	HB14	130-094-133	Miltenyi Biotec	AIM	1/100
CD40L	APC	Mouse	Human	24-31	17-1548-42	eBioscience	AIM	1/50
CD45RA	BV570	Mouse	Human	HI100	304132	Biolegend	AIM	1/200
CD8	BUV496	Mouse	Human	RPA-T8	612942	BD	AIM	1/50
CXCR5	BV605	Mouse	Human	RF8B2	740379	BD	AIM	1/100
OX40	PE-Cy7	Mouse	Human	Ber-ACT35	350012	Biolegend	AIM	1/50
IFNy	AF700	Mouse	Human	4S.B3	56-7319-42	eBioscience	ICS	1/200
IL-10	PE-Dazzle594	Mouse	Human	JE53-19F1	506812	Biolegend	ICS	1/50
IL-17A	BV785	Mouse	Human	BL168	512338	Biolegend	ICS	2025-01-25
IL-2	BB700	Mouse	Human	MQ1-17H12	566405	BD	ICS	1/50
IL-4	BV421	Mouse	Human	MD425D2	500826	Biolegend	ICS	1/50
TNF	PE	Mouse	Human	MAb11	12-7349-82	eBioscience	ICS	1/500
CD103	PE-Fire 700	Mouse	Human	Ber-ACT8	350212	Biolegend	NPS subset freq.	2/100
CD117	BV785	Mouse	Human	104D2	562687	BD	NPS subset freq.	2/100
CD14	BV480	Mouse	Human	M5E2	746304	BD	NPS subset freq.	1/100
CD15	PerCP-Cy5.5	Mouse	Human	W6D3	323019	Biolegend	NPS subset freq.	2/100
CD16	BUV737	Mouse	Human	3G8	612786	BD	NPS subset freq.	7/10000
CD19	BV605	Mouse	Human	HIB19	302244	Biolegend	NPS subset freq.	5/1000
CD197 (CCR7)	FITC	Mouse	Human	G043H7	353216	Biolegend	NPS subset freq.	5/100
CD271 (NGFR)	PE-Cy7	Mouse	Human	ME20.4	345109	Biolegend	NPS subset freq.	1/100
CD3	BUV805	Mouse	Human	UCHT1	612895	BD	NPS subset freq.	5/1000
CD36	RB780	Mouse	Human	CLB-IVC7	755782	BD	NPS subset freq.	2/100
CD4	APC-eF780	Mouse	Human	RPA-T4	47-0049-42	LIFE TECH	NPS subset freq.	5/1000
CD45	BUV395	Mouse	Human	HI30	563792	BD	NPS subset freq.	5/1000
CD45RA	BV570	Mouse	Human	HI100	304132	Biolegend	NPS subset freq.	5/1000
CD49f (ITGA6)	PE	Rat	Human	GoH3	313611	Biolegend	NPS subset freq.	2/100
CD56 (NCAM)	PE-Dazzle 594	Mouse	Human	5.1H11	362543	Biolegend	NPS subset freq.	2/100
CD66c (CEACAM6)	BV421	Mouse	Human	G10F5	562940	BD	NPS subset freq.	2/100
CD69	RB545	Mouse	Human	FN50	569273	BD	NPS subset freq.	5/100
CD71	PE-Cy5	Mouse	Human	M-A712	551143	BD	NPS subset freq.	2/100
CD8	BUV496	Mouse	Human	RPA-T8	612942	BD	NPS subset freq.	5/1000
HLA-DR	AF700	Mouse	Human	L243	307616	Biolegend	NPS subset freq.	1/100
IgD	BV 711	Mouse	Human	IA6-2	740794	BD	NPS subset freq.	2/100
TSPAN8	BV650	Rat	Human	458811	748228	BD	NPS subset freq.	2/100
SiR-Tubulin	Fluorogenic Probe	N/A	Multi	N/A	CY-SC002	cytoskeleton	NPS subset freq.	1 µM
CCR7	FITC	Mouse	Human	G043H7	353216	Biolegend	PBMC subset freq.	1/66
CD11c	BV785	Mouse	Human	3.9	301644	Biolegend	PBMC subset freq.	1/50
CD123	PE-Cy7	Mouse	Human	6H6	306016	Biolegend	PBMC subset freq.	1/100
CD14	BV480	Mouse	Human	M5E2	746304	BD	PBMC subset freq.	1/100
CD141	PE	Mouse	Human	M80	47-0049-42	LIFE TECH	PBMC subset freq.	1/200
CD16	BV510	Mouse	Human	3G8	612786	BD	PBMC subset freq.	1/100
CD19	BV605	Mouse	Human	HIB19	302244	Biolegend	PBMC subset freq.	1/200
CD1c	BV650	Mouse	Human	1.161	331542	Biolegend	PBMC subset freq.	1/200
CD20	BUV563	Mouse	Human	2H7	748456	BD	PBMC subset freq.	1/200
CD3	BUV805	Mouse	Human	UCHT1	612895	BD	PBMC subset freq.	1/200
CD38	PerCP-Cy5.5	Mouse	Human	HIT2	562288	BD	PBMC subset freq.	1/50
CD4	APC-eF780	Mouse	Human	RPA-T4	47-0049-42	LIFE TECH	PBMC subset freq.	1/200
CD45	BUV395	Mouse	Human	HI30	563792	BD	PBMC subset freq.	1/500
CD45RA	BV570	Mouse	Human	HI100	304132	Biolegend	PBMC subset freq.	1/200
CD56	APC	Mouse	Human	5.1H11	362504	Biolegend	PBMC subset freq.	1/100
CD66c (CEACAM6)	BV421	Mouse	Human	G10F5	562940	BD	PBMC subset freq.	1/100
CD71	PE-Cy5	Mouse	Human	M-A712	551143	BD	PBMC subset freq.	1/50
CD8	BUV496	Mouse	Human	RPA-T8	612942	BD	PBMC subset freq.	1/500
HLA-DR	AF700	Mouse	Human	L243	307616	Biolegend	PBMC subset freq.	1/50
IgD	PE-CF594	Mouse	Human	IA6-2	747484	BD	PBMC subset freq.	1/200
Dead cells	Zombie UV Dye	N/A	Human	N/A	423107	Biolegend	PBMC subset freq.	1/500

### Sheet: Table S5. Cell type matching ac
Table S5. Cell type matching across different studies.
Willemsen et al.	Ziegler et al.	Ziegler et al. (Celltypist)	Ramirez et al.	Ramirez et al. (combineT)
B cells	B cells	Plasma cells, Memory B cells, Naive B cells, Proliferative germinal center B cells, Large pre-B cells, Age-associated B cells, Plasmablasts, Transitional B cells, Germinal center B cells, Small pre-B cells, Pro-B cells	B cells	B cells
CD4+ T cells	T cells	Tcm/Naive helper T cells, Double-positive thymocytes, Tem/Effector helper T cells, Type 1 helper T cells, Trm cytotoxic T cells, Tem/Effector helper T cells, MAIT cells, Tem/Temra cytotoxic T cells, Tem/Trm cytotoxic T cells, CD8a/a,CD8a/b(entry), Type 17 helper T cells, Regulatory T cells, T(agonist), CRTAM+ gamma-delta T cells, Follicular helper T cells, Tcm/Naive cytotoxic T cells, gamma-delta…	CD4+ T cells	T cells
CD8+ T cells			CD8+ T cells
NK cells		CD16+ NK cells, NK cells, CD16- NK cells	NK cells	NK cells
CD45-	Basal cells, ciliated cells, deuterosomal cells, developing ciliated cells, developing secretory cells, goblet cells, erythroblasts, secretory cells, squamous cells	Epithelial cells, Fibroblasts, Mid erythroid, Late erythroid, Early erythroid, Endothelial cells	Epithelial cells	Epithelial cells
HLA-DR+	DCs, pDCs, macrophages, mast cells	Alveolar macrophages, Macrophages, Classical monocytes, Intermediate macrophages, Erythrophagocytic macrophages, Mono-mac, DC, Non-classical monocytes, Migratory DCs, DC2, Monocytes, DC1, pDC, Mast cells, Kupffer cells	Monocytes, macrophages, dendritic cells (DC)	Monocytes, macrophages, dendritic cells (DC)
HLA-DR-			other CD45+	other CD45+
NKT		NKT Cells
